# Autoantibodies Predictive of Atherosclerosis Progression and Statin Response in Juvenile-Onset SLE: A Biomarker Discovery Study

**DOI:** 10.64898/2026.03.24.26349192

**Authors:** Junjie Peng, Pierre Dönnes, Thomas McDonnell, Stacy P. Ardoin, Laura E. Schanberg, Laura B. Lewandowski, Elizabeth C. Jury, George A. Robinson, Coziana Ciurtin, the APPLE trial investigators, Childhood Rheumatology Research Alliance (CARRA)

## Abstract

**Importance:** Cardiovascular disease (CVD) is a major cause of morbidity/mortality in juvenile-onset systemic lupus erythematosus (JSLE), yet no reliable tools exist to stratify CVD-risk.

**Objective:** To identify serum biomarkers associated with atherosclerosis progression and response to atorvastatin.

**Design/Setting:** We used data/samples from a sub-cohort of the APPLE trial (2009) which investigated atorvastatin vs. placebo to reduce atherosclerosis progression in JSLE, measured by change in carotid intima-media thickness (CIMT), and conducted a baseline autoantibody diagnostic-accuracy biomarker study.

**Participants/Exposure:** APPLE trial participants (randomized 1:1 to atorvastatin vs. placebo) with matched baseline serum samples and stratified based on 36-month CIMT progression were included in the analysis.

**Main Outcomes and Measures:** Baseline serum autoantibodies were profiled using a functional proteomic platform (Sengenics, N=94). Empirical Bayes moderated t-test and Receiver Operating Characteristic (ROC) based logistic regression were applied to identify autoantibody signatures predictive of high vs. low atherosclerosis progression.

**Results:** Ninety-four children and young people with JSLE (age mean [SD] =15.3 [2.4] years; 73 [78%] female, 8 [8.5%] Asian, 23 [24.5%] Black, 43 [45.7%] White, and 20 [21.3%] Other) were evaluated. Autoantibody levels against six novel autoantigens (STK24, RAD23B, HDAC4, STAT4, SEPTIN9, NFIA) classified high vs. low CIMT progression in the placebo arm (combined AUC 0.87, 95% CI −0.75 to 0.96). In the atorvastatin arm, autoantibodies to eight autoantigens (ABI1, ATP5B, CSNK2A2, NRIP3, PRKAR1A, PDK4, BATF, NUDT2), distinguished the statin responders vs. non-responders (combined AUC 0.96, 95% CI −0.88 to 1). An additional 27-autoantibody signature predicted response/partial response to atorvastatin (AUC 0.88, 95% CI – 0.76 to 0.97). Protein–protein interaction analysis identified endothelial disruption and lipid infiltration as key atherosclerosis mechanisms in atorvastatin non-responders. Combining the autoantibody prediction models with disease parameters and a metabolic signature did not increase model performance in either placebo (AUC 0.81, 95% CI – 0.68 to 0.94 vs. 0.87, 95% CI −0.75 to 0.96) or sttin arms (AUC 0.84, 95% CI −0.73 to 0.95 vs. 0.88, 95% CI −0.76 to 0.97).

**Conclusions and Relevance:** This study identified novel autoantibody signatures for atherosclerosis progression and statin response in JSLE, with potential utility for precision medicine approaches for CVD-risk management.

**Key Points:** *Question:* Can functional proteomic analyses identify autoantibody signatures predictive of atherosclerosis progression and response to statin treatment in children and young people with juvenile-onset systemic lupus erythematosus?

*Findings:* Using baseline samples from the APPLE trial (1:1 RCT of atorvastatin vs placebo), we identified novel autoantibody profiles that accurately distinguished individuals with high versus low carotid intima-media thickness progression over three years in both placebo (AUC 0.87, 95% CI-0.75 to 0.96) and atorvastatin groups (AUC 0.96, 95% CI-0.88 to 1).

*Meaning:* Autoantibody signatures show strong potential for early risk stratification and for identifying those most likely to benefit from statin therapy.
