## Supplementary material for "Autoantibodies Predictive of Atherosclerosis Progression and Statin Response in Juvenile-Onset SLE: A Biomarker Discovery Study": Non-author collaborators

### Sheet: Sheet1
*Group Name(s):APPLE trial investigators and Childhood Rheumatology Research Alliance (CARRA).
*First Name and Middle Initial(s)	*Last Name	*Suffix (eg, Jr, III)	Academic Degrees	Institution	Location (city, state/province, country)	Role or Contribution, eg, chair, principal investigator	Group (if more than 1 Group listed in the byline) and/or Subgroup (eg, Steering Committee)
Stacy	Ardoin				Duke University Medical Center, Durham, North Carolina
Esi Morgan	Dewitt				Duke University Medical Center, Durham, North Carolina
C Egla	Rabinovich				Duke University Medical Center, Durham, North Carolina
Janet	Ellis				Duke University Medical Center, Durham, North Carolina
Esi Morgan	Dewitt				Duke University Medical Center, Durham, North Carolina
Kelly	Mieszkalski				Duke University Medical Center, Durham, North Carolina
Janet	Wootton				Duke University Medical Center, Durham, North Carolina
Peter	Chira				Stanford University School of Medicine, Palo Alto, California
Joyce	Hsu				Stanford University School of Medicine, Palo Alto, California
Tzielan	Lee				Stanford University School of Medicine, Palo Alto, California
Christy	Sandborg				Stanford University School of Medicine, Palo Alto, California
Jan	Perea				Stanford University School of Medicine, Palo Alto, California
Beth	Gottlieb				Cohen Children’s Medical Center, New Hyde Park, New York
Patricia	Irigoyen				Cohen Children’s Medical Center, New Hyde Park, New York
Jennifer	Luftig				Cohen Children’s Medical Center, New Hyde Park, New York
Shaz	Siddiqi				Cohen Children’s Medical Center, New Hyde Park, New York
Zhen	Ni				Cohen Children’s Medical Center, New Hyde Park, New York
Marilynn	Orlando				Cohen Children’s Medical Center, New Hyde Park, New York
Eileen	Pagano				Cohen Children’s Medical Center, New Hyde Park, New York
Andrew	Eichenfield				Morgan Stanley Children’s Hospital of New York–Presbyterian, New York, New York
Lisa	Imundo				Morgan Stanley Children’s Hospital of New York–Presbyterian, New York, New York
Deborah	Levy				Morgan Stanley Children’s Hospital of New York–Presbyterian, New York, New York
Philip	Kahn				Morgan Stanley Children’s Hospital of New York–Presbyterian, New York, New York
Candido	Batres				Morgan Stanley Children’s Hospital of New York–Presbyterian, New York, New York
Digna	Cabral				Morgan Stanley Children’s Hospital of New York–Presbyterian, New York, New York
Kathleen A	Haines				Hackensack University Medical Center, Hackensack, New Jersey
Yukiko	Kimura				Hackensack University Medical Center, Hackensack, New Jersey
Suzanne C	Li				Hackensack University Medical Center, Hackensack, New Jersey
Jennifer	Weiss				Hackensack University Medical Center, Hackensack, New Jersey
Mary Ellen	Riordan				Hackensack University Medical Center, Hackensack, New Jersey
Beena	Vaidya				Hackensack University Medical Center, Hackensack, New Jersey
Emily	von Scheven				University of California at San Francisco Medical Center, San Francisco, California
Michelle	Mietus-Snyder				University of California at San Francisco Medical Center, San Francisco, California
Earl	Silverman				Hospital for Sick Children, Toronto, Ontario, Canada
Lawrence	Ng				Hospital for Sick Children, Toronto, Ontario, Canada
Suzanne	Bowyer				Indiana University School of Medicine, Indianapolis, Indiana
Susan	Ballinger				Indiana University School of Medicine, Indianapolis, Indiana
Thomas	Klausmeier				Indiana University School of Medicine, Indianapolis, Indiana
Debra	Hinchman				Indiana University School of Medicine, Indianapolis, Indiana
Andrea	Hudgins				Indiana University School of Medicine, Indianapolis, Indiana
Marilynn	Punaro				Texas Scottish Rite Hospital for Children, Dallas, Texas
Shirley	Henry				Texas Scottish Rite Hospital for Children, Dallas, Texas
Shuzen	Zhang				Texas Scottish Rite Hospital for Children, Dallas, Texas
Nora G.	Singer				University Hospitals/ Case Medical Center, Cleveland, Ohio
Elizabeth B.	Brooks				University Hospitals/ Case Medical Center, Cleveland, Ohio
Stacy	Miner				University Hospitals/ Case Medical Center, Cleveland, Ohio
Nancy	Szabo				University Hospitals/ Case Medical Center, Cleveland, Ohio
Lisabeth	Scalzi				University Hospitals/ Case Medical Center, Cleveland, Ohio
David	Sherry				Children’s Hospital of Philadelphia, Philadelphia, Pennsylvania
Libby	Dorfeld				Children’s Hospital of Philadelphia, Philadelphia, Pennsylvania
Sarajane	Wilson				Children’s Hospital of Philadelphia, Philadelphia, Pennsylvania
Jenna	Tress				Children’s Hospital of Philadelphia, Philadelphia, Pennsylvania
Deborah	McCurdy				University of California Los Angeles Medical Center, Los Angeles, California
Tatiana	Hernandez				University of California Los Angeles Medical Center, Los Angeles, California
Jyotsna	Vitale				University of California Los Angeles Medical Center, Los Angeles, California
Marisa	Klein-Gitelman				Children’s Memorial Hospital, Chicago, Illinois
Angela	Kress				Children’s Memorial Hospital, Chicago, Illinois
Nicole	Lowe				Children’s Memorial Hospital, Chicago, Illinois
Falguni	Patel				Children’s Memorial Hospital, Chicago, Illinois
Carol	Wallace				Seattle Children’s Hospital and Regional Medical Center, Seattle, Washington
Stephanie	Hamilton				Seattle Children’s Hospital and Regional Medical Center, Seattle, Washington
Richard	Silver				Medical University of South Carolina, Charleston, South Carolina
Katie	Caldwell				Medical University of South Carolina, Charleston, South Carolina
Diane	Kamen				Medical University of South Carolina, Charleston, South Carolina
Linda	Wagner-Weiner				University of Chicago, Chicago, Illinois
Becky	Puplava				University of Chicago, Chicago, Illinois
Atanas	Lonchev				University of Chicago, Chicago, Illinois
Gloria	Higgins				Nationwide Children’s Hospital, Columbus, Ohio
Monica	Bacani				Nationwide Children’s Hospital, Columbus, Ohio
Hermine	Brunner				Cincinnati Children’s Hospital Medical Center, Cincinnati, Ohio
Cynthia	Rutherford				Cincinnati Children’s Hospital Medical Center, Cincinnati, Ohio
Jamie	Meyers-Eaton				Cincinnati Children’s Hospital Medical Center, Cincinnati, Ohio
Shannen	Nelson				Cincinnati Children’s Hospital Medical Center, Cincinnati, Ohio
Alexei	Grom				Cincinnati Children’s Hospital Medical Center, Cincinnati, Ohio
Larry	Jung				Creighton University Medical Center, Omaha, Nebraska
Teresa	Conway				Creighton University Medical Center, Omaha, Nebraska
Lacey	Frank				Creighton University Medical Center, Omaha, Nebraska
Lori	Kuss				Creighton University Medical Center, Omaha, Nebraska
Jenny	Soep				University of Colorado, Aurora, Colorado
Hazel	Senz				University of Colorado, Aurora, Colorado
Ann	Reed				Mayo Clinic, Rochester, Minnesota
Thomas	Mason				University of Colorado, Aurora, Colorado
Jane	Jaquith				University of Colorado, Aurora, Colorado
Diana E.	Paepke-Tollefsrud				University of Colorado, Aurora, Colorado
